# Genetic correlations between gut microbiota genera and Alzheimer’s Disease

**DOI:** 10.1101/2022.09.26.22280374

**Authors:** Davis Cammann, Yimei Lu, Melika J. Cummings, Mark L. Zhang, Joan Manual Cue, Jenifer Do, Jeffrey Ebersole, Xiangning Chen, Edwin C. Oh, Jeffrey L. Cummings, Jingchun Chen

## Abstract

1.

**Background:** Dysbiosis of the human gut microbiota has been implicated in the development of Alzheimer’s disease (AD). However, the genetic correlation between gut microbiota and AD is not well addressed.

**Methods:** Using the largest genome-wide association study (GWAS) of gut microbiota genera from the MiBioGen consortium, we conducted the “best-fit” model from PRSice-2 to determine the genetic correlation between 119 genera and AD in a discovery sample (case/control: 1,278/1,293); we then replicated our findings in an independent sample (case/control: 799/778) and further performed meta-analyses to confirm the correlation. Finally, we conducted a linear regression to assess the correlation between the PRSs for the significant genera and the *APOE* genotype.

**Results:** In the discovery sample, 20 gut microbiota genera were initially identified genetically associated with AD. Three genera (*Eubacterium fissicatena* as a protective factor, *Collinsella* and *Veillonella* as a risk factor) were validated in the replication sample. Meta-analysis confirmed nine genera to have a significant correlation with AD, three of which were significantly associated with the *APOE* rs429358 risk allele in a direction consistent with their protective/risk designation in AD association. Notably, the proinflammatory genus *Collinsella*, identified as a risk factor for AD, was positively correlated with the *APOE* rs429358 risk allele in both samples.

**Conclusion:** Host genetic factors influencing the abundance of nine genera are significantly associated with AD, suggesting that these genera may serve as biomarkers and targets for AD treatment and intervention. Our results highlight that proinflammatory gut microbiota might promote AD development through interaction with *APOE*. Larger datasets and functional studies are required to understand their causal relationships.
