## SupplementaryTable1-3 for "Genetic correlations between gut microbiota genera and Alzheimer’s Disease"

### Sheet: Manuscript Table 1
Table 1. 20 gut microbiome genera identified to be associated with AD at the best p value threshold
AD Factor Type	Phyla	Genera	Threshold	R2	P	Coeff.	SE	# of SNPs
Risk	Actinobacteria	Collinsella	0.0002	0.0073	0.0001776	125.625	33.5103	230
	Bacteroidetes	Alistipes	0.1676	0.008	0.0001041	1940.52	543.622	46955
		Bacteroides	0.1792	0.0114	3.318e-06	2669.93	623.805	47844
	Firmicutes	Lachnospira	0.0034	0.0067	0.0003301	530.789	147.834	2997
		Veillonella	0.007	0.0081	8.827e-05	539.944	137.715	5406
	Pseudomonadota	Sutterella	0.4928	0.0071	0.0002529	4464.01	1256.56	163538
Protective	Actinobacteria	Adlercreutzia	0.3705	0.0068	0.000357	-1870.66	523.995	101798
		Gordonibacter	0.033	0.0089	5.57e-05	-330.779	85.5533	38761
	Bacteroidetes	Prevotella 9	0.0084	0.0075	0.0001573	-556.337	147.209	6609
	Firmicutes	Anaerostipes	0.0032	0.0078	0.0001181	-469.152	121.856	2834
		Candidatus Soleaferrea	0.0002	0.009	3.477e-05	-71.2875	17.2202	177
		Catenibacterium	0.3839	0.0082	8.536e-05	-693.523	188.784	29956
		Eisenbergiella	1	0.0068	0.0003902	-817.066	214.872	41352
		Eubacterium coprostanoligenes	0.102	0.0086	7.194e-05	-1054.26	269.895	47383
		Eubacterium fissicatena	0.0404	0.007	0.0003002	-418.314	115.711	19567
		Eubacterium nodatum	0.4353	0.0072	0.000252	-1626.3	453.959	133579
		Intestinibacter	0.1903	0.0154	1.014e-07	-2199.54	431.032	44833
		Lachnospiraceae UCG008	0.0784	0.0081	0.0001078	-819.938	217.981	42396
		Oscillibacter	0.0124	0.0068	0.0003076	-630.359	174.674	8305
		Roseburia	0.2061	0.01	1.351e-05	-2358.02	588.841	47610

### Sheet: Table S1
Table S2. Logistic regression and meta-analyses between the PRSs for the top 20 gut microbiota genera and AD diagnosis in discovery and replicate samples.
Genera	Samples	coeff.	SE	z-value	p	OR	2.5%CI	97.5%CI	N
Adlercreutzia	ADc12	-0.520647	0.14584	-3.57	0.00035698	0.594136	0.444938	0.788699	2571
	GenADA	-0.368613	0.178691	-2.06285	0.0391271	0.691693	0.486745	0.981076	1577
	Meta-analysis	-0.4599	0.1131	-4.0647	<.0001	0.631347	0.505807	0.788124	4148
Alistipes	ADc12	0.628038	0.161831	3.88082	0.000104106	1.87393	1.36779	2.581	2571
	GenADA	-0.295012	0.180857	-1.63119	0.102851	0.744523	0.521836	1.06074	1577
	Meta-analysis	0.1704	0.4612	0.3694	0.7118	1.18578	0.480177	2.92794	4148
Anaerostipes	ADc12	-0.595973	0.154796	-3.85004	0.000118097	0.551026	0.406279	0.74556	2571
	GenADA	0.434248	0.172358	2.51945	0.0117538	1.5438	1.10219	2.16701	1577
	Meta-analysis	-0.0835	0.5152	-0.1621	0.8712	0.919891	0.335109	2.5249	4148
Bacteroides*	ADc12	0.931273	0.200269	4.65011	3.31754e-06	2.53774	1.71751	3.7673	2571
	GenADA	0.383191	0.183513	2.08808	0.0367905	1.46696	1.02453	2.10441	1577
	Meta-analysis	0.6517	0.274	2.3783	0.0174	1.9188	1.12142	3.28314	4148
CandidatusSoleaferrea	ADc12	-0.586489	0.141672	-4.13977	3.47653e-05	0.556277	0.42087	0.733583	2571
	GenADA	-0.416538	0.273552	-1.5227	0.127833	0.659325	0.38493	1.12587	1577
	Meta-analysis	-0.551	0.1261	-4.3704	<.0001	0.576373	0.450184	0.737935	4148
Catenibacterium	ADc12	-0.668965	0.170271	-3.92883	8.536e-05	0.512239	0.365495	0.713007	2571
	GenADA	0.563322	0.183263	3.07385	0.00211315	1.7565	1.22793	2.51977	1577
	Meta-analysis	-0.0551	0.6162	-0.0893	0.9288	0.946391	0.282861	3.16673	4148
Collinsella	ADc12	0.546491	0.145776	3.74885	0.000177648	1.72718	1.29879	2.30037	2571
	GenADA	0.749904	0.183464	4.08746	4.36122e-05	2.1168	1.47991	3.03917	1577
	Meta-analysis	0.6256	0.1141	5.4814	<.0001	1.86937	1.49466	2.33801	4148
Eisenbergiella	ADc12	-0.589004	0.151047	-3.89948	9.63983e-05	0.55488	0.41077	0.743326	2571
	GenADA	-0.531394	0.190493	-2.78957	0.00527774	0.587785	0.404035	0.852922	1577
	Meta-analysis	-0.5664	0.1182	-4.7915	<.0001	0.567565	0.450184	0.715553	4148
Eubacteriumcoprostanoligenesgroup	ADc12	-0.597397	0.150487	-3.96977	7.19423e-05	0.550242	0.407209	0.735507	2571
	GenADA	0.398959	0.187744	2.12501	0.0335855	1.49027	1.03226	2.15579	1577
	Meta-analysis	-0.106	0.4983	-0.2127	0.8316	0.899425	0.338714	2.38834	4148
Eubacteriumfissicatenagroup	ADc12	-0.513802	0.142124	-3.61516	0.00030016	0.598217	0.451187	0.78824	2571
	GenADA	-0.510602	0.157295	-3.24614	0.00116983	0.600134	0.440258	0.815947	1577
	Meta-analysis	-0.5127	0.1053	-4.8679	<.0001	0.598876	0.487191	0.736166	4148
Eubacteriumnodatumgroup*	ADc12	-0.577828	0.157866	-3.66024	0.00025198	0.561116	0.410173	0.762264	2571
	GenADA	-0.281243	0.164955	-1.70497	0.0882002	0.754845	0.545839	1.04245	1577
	Meta-analysis	-0.4333	0.1484	-2.9191	0.0035	0.648366	0.484664	0.867274	4148
Gordonibacter	ADc12	-0.572978	0.142168	-4.03031	5.57045e-05	0.563844	0.424077	0.741423	2571
	GenADA	-0.357982	0.167946	-2.13154	0.0330449	0.699085	0.502462	0.970938	1577
	Meta-analysis	-0.4833	0.1084	-4.4562	<.0001	0.616745	0.498675	0.762845	4148
Intestinibacter*	ADc12	-0.792363	0.148824	-5.32415	1.01428e-07	0.452774	0.336953	0.604194	2571
	GenADA	-0.31205	0.18529	-1.68412	0.0921584	0.731945	0.508506	1.05182	1577
	Meta-analysis	-0.5644	0.2396	-2.3556	0.0185	0.568701	0.355546	0.909555	4148
LachnospiraceaeUCG008	ADc12	-0.565731	0.146096	-3.87232	0.000107804	0.567945	0.424522	0.753463	2571
	GenADA	0.245506	0.173466	1.4153	0.156981	1.27827	0.91021	1.79735	1577
	Meta-analysis	-0.1655	0.4054	-0.4082	0.6832	0.84747	0.382855	1.87592	4148
Lachnospira	ADc12	0.500475	0.139391	3.59045	0.000330113	1.6495	1.25605	2.16971	2571
	GenADA	0.274845	0.172681	1.59163	0.111468	1.31633	0.938831	1.84818	1577
	Meta-analysis	0.4111	0.1106	3.7163	0.0002	1.50848	1.21446	1.87386	4148
Oscillibacter	ADc12	-0.519465	0.143945	-3.60878	0.000307635	0.594839	0.448114	0.788054	2571
	GenADA	0.308757	0.173691	1.77763	0.0754652	1.36173	0.969368	1.91586	1577
	Meta-analysis	-0.1109	0.414	-0.2678	0.7889	0.895028	0.397564	2.01496	4148
Prevotella9	ADc12	-0.581363	0.153831	-3.77923	0.000157312	0.559136	0.412736	0.754653	2571
	GenADA	-0.358836	0.186786	-1.92111	0.0547181	0.698489	0.483814	1.00661	1577
	Meta-analysis	-0.4919	0.1189	-4.1376	<.0001	0.611464	0.484373	0.7719	4148
Roseburia*	ADc12	-0.681415	0.156587	-4.35167	1.35102e-05	0.5059	0.371355	0.686357	2571
	GenADA	-0.27491	0.155121	-1.77223	0.0763568	0.759641	0.560002	1.02904	1577
	Meta-analysis	-0.4771	0.2034	-2.3456	0.019	0.62058	0.41657	0.924595	4148
Sutterella	ADc12	0.545614	0.149103	3.65931	0.000252899	1.72567	1.29057	2.31646	2571
	GenADA	-0.205879	0.202013	-1.01914	0.308138	0.813932	0.547373	1.20897	1577
	Meta-analysis	0.1824	0.3756	0.4856	0.6273	1.20009	0.574762	2.50553	4148
Veillonella	ADc12	0.487115	0.149384	3.26083	8.827e-05	1.62761	1.21575	2.18429	2571
	GenADA	0.569824	0.180119	3.1636	0.0015583	1.76796	1.24351	2.52038	1577
	Meta-analysis	0.5209	0.1148	4.5383	<.0001	1.68354	1.34434	2.10834	4148
Note: Logistic regression and meta-analysis were based on the PRSs from the “best-fit” model generated from PRSice-2. PRSs were rescaled ranging from -1 to 1. Coeff: Coefficient of the model; SE: standard error; Genera in bold are nine genera identified to have genetically significant association with AD in the meta-analysis from discovery and replicate samples. *: indicades 10 genera that have t…

### Sheet: Table S2
Table S3. Multivariate logistic regression between the PRSs for the nine significant gut microbiota genera and AD adjusted with sex, age, and APOE genotype in discovery sample.
Genera	Variables	Coeff.	SE	Z-value	Pr(>|z|)	OR (95% CI)
Adlercreutzia	Intercept	-9.06668	0.498086	-18.2031	4.88046e-74	0.000(0.000 - 0.000)
	Sex	0.0604392	0.0966321	0.625457	0.531671	1.062(0.879 - 1.284)
	Age	0.106754	0.00601513	17.7475	1.80119e-70	1.113(1.100 - 1.126)
	rs429358_C	1.49807	0.0834221	17.9577	4.17659e-72	4.473(3.806 - 5.279)
	rs7412_T	-0.626079	0.161539	-3.87572	0.00010631	0.535(0.388 - 0.731)
	Best Score	-0.531706	0.168763	-3.15061	0.00162931	0.588(0.421 - 0.815)
Candidatus Soleaferrea	Intercept	-8.90579	0.491724	-18.1114	2.59261e-73	0.000(0.000 - 0.000)
	Sex	0.0650595	0.0966646	0.673043	0.50092	1.067(0.883 - 1.290)
	Age	0.10695	0.00602332	17.756	1.54793e-70	1.113(1.100 - 1.126)
	rs429358_C	1.49672	0.0834626	17.9329	6.53054e-72	4.467(3.801 - 5.272)
	rs7412_T	-0.632004	0.161711	-3.90824	9.29703e-05	0.532(0.385 - 0.727)
	Best Score	-0.590075	0.164224	-3.59311	0.000326759	0.554(0.401 - 0.764)
Collinsella	Intercept	-8.76421	0.489261	-17.9131	9.31148e-72	0.000(0.000 - 0.000)
	Sex	0.0631162	0.0965106	0.653982	0.513124	1.065(0.882 - 1.287)
	Age	0.106648	0.00601026	17.7442	1.90958e-70	1.113(1.100 - 1.126)
	rs429358_C	1.49153	0.083453	17.8727	1.92316e-71	4.444(3.781 - 5.245)
	rs7412_T	-0.631653	0.162152	-3.89544	9.80226e-05	0.532(0.385 - 0.728)
	Best Score	0.367567	0.168576	2.18042	0.0292262	1.444(1.038 - 2.011)
Eisenbergiella	Intercept	-9.02697	0.497475	-18.1456	1.39178e-73	0.000(0.000 - 0.000)
	Sex	0.0690568	0.0966002	0.714872	0.474688	1.071(0.887 - 1.295)
	Age	0.106495	0.00600706	17.7284	2.53215e-70	1.112(1.100 - 1.126)
	rs429358_C	1.49118	0.0834301	17.8734	1.90104e-71	4.442(3.780 - 5.243)
	rs7412_T	-0.621678	0.161359	-3.85277	0.000116789	0.537(0.389 - 0.734)
	Best Score	-0.456302	0.17276	-2.64125	0.00825997	0.634(0.450 - 0.886)
Eubacterium fissicatena	Intercept	-8.99664	0.497176	-18.0955	3.45835e-73	0.000(0.000 - 0.000)
	Sex	0.0678289	0.0965381	0.702613	0.482297	1.07(0.886 - 1.293)
	Age	0.106685	0.00601252	17.7438	1.92521e-70	1.113(1.100 - 1.126)
	rs429358_C	1.49317	0.0834634	17.8901	1.40762e-71	4.451(3.787 - 5.254)
	rs7412_T	-0.622518	0.161298	-3.85944	0.000113648	0.537(0.389 - 0.733)
	Best Score	-0.387095	0.16329	-2.3706	0.0177594	0.679(0.491 - 0.933)
Gordonibacter	Intercept	-9.10327	0.502354	-18.1212	2.16636e-73	0.000(0.000 - 0.000)
	Sex	0.0671724	0.0966135	0.695269	0.486887	1.069(0.885 - 1.293)
	Age	0.106672	0.00601491	17.7347	2.26399e-70	1.113(1.100 - 1.126)
	rs429358_C	1.49219	0.0834725	17.8764	1.80154e-71	4.447(3.784 - 5.249)
	rs7412_T	-0.62055	0.161325	-3.84657	0.000119782	0.538(0.390 - 0.735)
	Best Score	-0.462886	0.161067	-2.87387	0.0040547	0.629(0.457 - 0.859)
Lachnospira	Intercept	-8.78331	0.489528	-17.9424	5.50304e-72	0.000(0.000 - 0.000)
	Sex	0.0585911	0.0965516	0.606837	0.543959	1.060(0.877 - 1.281)
	Age	0.106606	0.00601227	17.7314	2.40086e-70	1.112(1.100 - 1.126)
	rs429358_C	1.49887	0.0834043	17.9711	3.28285e-72	4.477(3.809 - 5.283)
	rs7412_T	-0.61257	0.161477	-3.79355	0.000148507	0.542(0.393 - 0.741)
	Best Score	0.444179	0.161168	2.756	0.00585125	1.559(1.137 - 2.140)
Prevotella9	Intercept	-8.94964	0.492804	-18.1606	1.05779e-73	0.000(0.000 - 0.000)
	Sex	0.067877	0.0965501	0.703024	0.482041	1.070(0.886 - 1.293)
	Age	0.106264	0.00600852	17.6855	5.41904e-70	1.112(1.099 - 1.126)
	rs429358_C	1.4973	0.0833383	17.9665	3.56288e-72	4.470(3.804 - 5.274)
	rs7412_T	-0.612154	0.161151	-3.79864	0.000145495	0.542(0.393 - 0.740)
	Best Score	-0.475501	0.178904	-2.65786	0.00786377	0.622(0.437 - 0.881)
Veillonella	Intercept	-8.91988	0.491679	-18.1417	1.4947e-73	0.000(0.000 - 0.000)
	Sex	0.0694169	0.0965695	0.718828	0.472247	1.072(0.887 - 1.295)
	Age	0.106751	0.00600848	17.7667	1.28072e-70	1.113(1.100 - 1.126)
	rs429358_C	1.49592	0.0834461	17.9267	7.29646e-72	4.463(3.798 - 5.268)
	rs7412_T	-0.623405	0.16165	-3.85651	0.000115018	0.536(0.389 - 0.733)
	Best Score	0.434848	0.174335	2.49432	0.0126199	1.545(1.099 - 2.178)
Coeff.: regression coefficients. SE: standard error. Pr(>|z|): probability of each variable. OR (95% CI): Odds-ratio at a level .95 confidence interval. P-value (< 0.05 ) in bold was considered as significant. All the nine significant genera remain significant after adjusted with sex, age, and APOE genotype.

### Sheet: Table S3
Table S3. Linear regression and meta-analyses between the PRSs for the nine significant gut microbiota and APOE rs429358 risk allele C adjusted with sex and age.
Trait	Samples	Coeff.	SE	z-value	p	OR (95%CI)
Adlercreutzia	ADc12	-0.0144938	0.00869332	-1.66724	0.095589	0.99(0.97 - 1.00)
	GenADA	-0.0260533	0.0114828	-2.2689	0.0234093	0.97(0.95 - 1.00)
	meta-analysis	-0.0187	0.0069	-2.6988	0.007	0.98(0.97 - 0.99)
CandidatusSoleaferrea	ADc12	-0.0200094	0.00880068	-2.27362	0.0230714	0.98(0.96 - 1.00)
	GenADA	-0.00498804	0.00749369	-0.665632	0.505744	1.00(0.98 - 1.01)
	meta-analysis	-0.0118	0.0075	-1.5768	0.1148	0.99(0.97 - 1.00)
Collinsella	ADc12	0.0378386	0.00848009	4.46205	8.46784e-06	1.04(1.02 - 1.06)
	GenADA	0.033747	0.0113109	2.98358	0.00289292	1.03(1.01 - 1.06)
	meta-analysis	0.0364	0.0068	5.3598	<.0001	1.04(1.02 - 1.05)
Eisenbergiella	ADc12	-0.0289388	0.00850039	-3.40441	0.000673251	0.97(0.96 - 0.99)
	GenADA	0.00189154	0.0108214	0.174797	0.861262	1.00(0.98 - 1.02)
	meta-analysis	-0.0143	0.0154	-0.9255	0.3547	0.99(0.96 - 1.02)
Eubacterium fissicatena	ADc12	-0.0319971	0.00892816	-3.58384	0.00034489	0.97(0.95 - 0.99)
	GenADA	-0.000729673	0.0131332	-0.0555593	0.9557	1.00(0.97 - 1.03)
	meta-analysis	-0.0178	0.0156	-1.1467	0.2515	0.98(0.95 - 1.01)
Gordonibacter	ADc12	-0.0321648	0.00921506	-3.49046	0.000490327	0.97(0.95 - 0.99)
	GenADA	-0.00440856	0.0122345	-0.360339	0.718642	1.00(0.97 - 1.02)
	meta-analysis	-0.0195	0.0138	-1.4067	0.1595	0.98(0.95 - 1.01)
Lachnospira	ADc12	0.0141886	0.00889792	1.5946	0.110925	1.01(1.00 - 1.03)
	GenADA	0.0141443	0.0118625	1.19235	0.233303	1.01(0.99 - 1.04)
	meta-analysis	0.0142	0.0071	1.9911	0.0465	1.01(1.00 - 1.03)
Prevotella9	ADc12	-0.0126182	0.00814706	-1.54881	0.121551	0.99(0.97 - 1.00)
	GenADA	-0.0193828	0.0109804	-1.76521	0.0777218	0.98(0.96 - 1.00)
	meta-analysis	-0.015	0.0065	-2.2957	0.0217	0.99(0.97 - 1.00)
Veillonella	ADc12	0.0244826	0.00831835	2.94321	0.00327743	1.02(1.01 - 1.04)
	GenADA	-0.00693446	0.0114668	-0.604745	0.545436	0.99(0.97 - 1.02)
	meta-analysis	0.0098	0.0157	0.6229	0.5333	1.01(0.98 - 1.04)
Note: Genera in bold are three genera identified to have genetically significant correlation with AD in the meta-analysis (p< 0.05). Collinsella was the only genus that showed significant correlation in both samples
